# High-dimensional profiling reveals phenotypic heterogeneity and disease-specific alterations of granulocytes in COVID-19

**DOI:** 10.1101/2021.01.27.21250591

**Authors:** Magda Lourda, Majda Dzidic, Laura Hertwig, Helena Bergsten, Laura M. Palma Medina, Egle Kvedaraite, Puran Chen, Jagadeeswara R. Muvva, Jean-Baptiste Gorin, Martin Cornillet, Johanna Emgård, Kirsten Moll, Marina García, Kimia T. Maleki, Jonas Klingström, Jakob Michaëlsson, Malin Flodström-Tullberg, Susanna Brighenti, Marcus Buggert, Jenny Mjösberg, Karl-Johan Malmberg, Johan K. Sandberg, Jan-Inge Henter, Elin Folkesson, Sara Gredmark-Russ, Anders Sönnerborg, Lars I. Eriksson, Olav Rooyackers, Soo Aleman, Kristoffer Strålin, Hans-Gustaf Ljunggren, Niklas K. Björkström, Mattias Svensson, Andrea Ponzetta, Anna Norrby-Teglund, Benedict J. Chambers, the Karolinska KI/K COVID-19 Study Group

## Abstract

Since the outset of the COVID-19 pandemic, increasing evidence suggests that the innate immune responses play an important role in the disease development. A dysregulated inflammatory state has been proposed as key driver of clinical complications in COVID-19, with a potential detrimental role of granulocytes. However, a comprehensive phenotypic description of circulating granulocytes in SARS-CoV-2-infected patients is lacking. In this study, we used high-dimensional flow cytometry for granulocyte immunophenotyping in peripheral blood collected from COVID-19 patients during acute and convalescent phases. Severe COVID-19 was associated with increased levels of both mature and immature neutrophils, and decreased counts of eosinophils and basophils. Distinct immunotypes were evident in COVID-19 patients, with altered expression of several receptors involved in activation, adhesion and migration of granulocytes (e.g. CD62L, CD11a/b, CD69, CD63, CXCR4). Paired sampling revealed recovery and phenotypic restoration of the granulocytic signature in the convalescent phase. The identified granulocyte immunotypes correlated with distinct sets of soluble inflammatory markers supporting pathophysiologic relevance. Furthermore, clinical features, including multi-organ dysfunction and respiratory function, could be predicted using combined laboratory measurements and immunophenotyping. This study provides a comprehensive granulocyte characterization in COVID-19 and reveals specific immunotypes with potential predictive value for key clinical features associated with COVID-19.

**Significance:** Accumulating evidence shows that granulocytes are key modulators of the immune response to SARS-CoV-2 infection and their dysregulation could significantly impact COVID-19 severity and patient recovery after virus clearance. In the present study, we identify selected immune traits in neutrophil, eosinophil and basophil subsets associated to severity of COVID-19 and to peripheral protein profiles. Moreover, computational modeling indicates that the combined use of phenotypic data and laboratory measurements can effectively predict key clinical outcomes in COVID-19 patients. Finally, patient-matched longitudinal analysis shows phenotypic normalization of granulocyte subsets 4 months after hospitalization. Overall, in this work we extend the current understanding of the distinct contribution of granulocyte subsets to COVID-19 pathogenesis.
