## Supplemental Table 4 for "High-dimensional profiling reveals phenotypic heterogeneity and disease-specific alterations of granulocytes in COVID-19"

### Sheet: SupTable
Supplemental Table 4. List of analytes measured by Olink or multiplex in serum or plasma. Analyte qualtification results with more than 25% of out of range values were not suitable for imputation and are indicated with a star.
Method	Panel		Analytes
Olink	Organ Damage (v.3311)		ADGRG1	AGR2	AIFM1	ALDH3A1	AMN	ATP6AP2	BAMBI	BANK1	BID	BTC	CA12	CA14	CALCA	CALR	CAPG	CES2	CLEC1A	CLSPN	CNTN2	CRH	CSNK1D	DPP6	DSG4	EDIL3	EGFL7
			ENAH	ENTPD2	ENTPD6	EPO	ERBB2IP	FABP9	FES	FGR	FKBP1B	FOSB	FOXO1	GALNT10	HPGDS	INPPL1	ITGB1BP1	KIM1	KIR3DL1	LAT2	LHB	LRP1	LTA4H	MAEA	MAGED1	MAP4K5	MAX
		Serum	METAP1	MVK	NBN	NCF2	NOS3	NPPC	NUB1	NUCB2	PDCD1	PDGFC	PDP1	PGF	PLIN1	PLXDC1	PON2	PPM1B	PRKAB1	PRKRA	PSMA1	PTK7	PTN	PTPRJ	PVALB	PXN	RARRES1
			RASA1	RASSF2	RCOR1	RRM2B	SERPINA9	SIRT5	SMAD1	ST3GAL1	STX8	STXBP3	TIGAR	TMPRSS15	TNNI3	TOP2B	WAS	VASH1	YES1
	Immune Response (v.3203)		AREG	ARNT	BACH1	BIRC2	BTN3A2	CCL11	CD28	CD83	CDSN	CKAP4	CLEC4A	CLEC4C	CLEC4D	CLEC4G	CLEC6A	CLEC7A	CNTNAP2	CXADR	CXCL12	DAPP1	DCBLD2	DCTN1	DDX58	DFFA	DGKZ
			DPP10	EDAR	EGLN1	EIF4G1	EIF5A	FAM3B	FCRL3	FCRL6	FGF2	FXYD5	GALNT3	GLB1	HCLS1	HEXIM1	HNMT	HSD11B1	ICA1	IFNLR1	IL-10	IL-12RB1	IL-5	IL-6	IRAK1	IRAK4	IRF9
		Serum	ITGA11	ITGA6	ITGB6	ITM2A	JUN	KLRD1	KPNA1	KRT19	LAG3	LAMP3	LILRB4	LY75	MASP1	MGMT	MILR1	NCR1	NF2	NFATC3	NTF4	PADI2	PIK3AP1	PLXNA4	PPP1R9B	PRDX1	PRDX3
			PRDX5	PRKCQ	PSIP1	PTH1R	SH2B3	SH2D1A	SIT1	SPRY2	SRPK2	STC1	TANK	TPSAB1	TRAF2	TREM1	TRIM21	TRIM5	ZBTB16
	Inflammation (v.3022)		4E-BP1	ADA	ARTN	AXIN1	Beta-NGF	CASP-8	CCL11	CCL19	CCL20	CCL23	CCL25	CCL28	CCL3	CCL4	CD244	CD40	CD5	CD6	CD8A	CDCP1	CSF-1	CST5	CX3CL1	CXCL1	CXCL10
			CXCL11	CXCL5	CXCL6	CXCL9	DNER	EN-RAGE	FGF-19	FGF-21	FGF-23	FGF-5	Flt3L	GDNF	HGF	IFN-gamma	IL-1 alpha	IL-10	IL-10RA	IL-10RB	IL-12B	IL-13	IL-15RA	IL-17A	IL-17C	IL-18	IL-18R1
		Serum	IL-2	IL-20	IL-20RA	IL-22 RA1	IL-24	IL-2RB	IL-33	IL-4	IL-5	IL-6	IL-7	IL-8	LAP TGF-beta-1	LIF	LIF-R	MCP-1	MCP-2	MCP-3	MCP-4	MMP-1	MMP-10	NRTN	NT-3	OPG	OSM
			PD-L1	SCF	SIRT2	SLAMF1	ST1A1	STAMBP	TGF-alpha	TNF	TNFB	TNFRSF9	TNFSF14	TRAIL	TRANCE	TSLP	TWEAK	uPA	VEGFA
Multiplex	01-36plex		BAFF	C5a	CCL2	CCL20	CCL22	CCL25	CCL27	CCL28	CCL3	CCL4	*CX3CL1	CXCL11	CXCL16	CXCL9	FABP4	*GM-CSF	Granzyme B	IFNgamma	*IL-10	IL-12 p70	IL-17A	IL-17C	*IL-17E	IL-2	IL-5
		Serum	IL-6	IL-7	IL-8	MMP-1	*MMP-12	sCD163	sCD25	sgp130	sIL-6R alpha	*TNF	VEGF
	01-12plex		CCL17	CXCL10	Granzyme A	*IFN-alpha	*IFNbeta	IL-15	IL-18	*IL-1beta	*IL-21	*IL-23	*IL-33	sTRAIL
	02-15plex	Plasma	CCL11	CCL23	CCL24	CCL26	CCL7	CD14	CD147	CD44	CXCL13	CXCL6	D-dimer	Ferritin	G-CSF	IL-3	Resistin
	02-12plex		CX3CL1	CXCL1	HGF	IL-28A	*IL-28B	LBP	MMP8	MPO	Pentraxin-3	S100A8	Thrombomodulin	*TNFB
	03-5plex	Plasma	Factor XI	Factor XII	Factor XIII	Antithrombin	Prothrombin	*CRP
	03-3plex		Factor V	Factor VII	Factor VIII
	03-4plex		Factor IX	Protein S	Protein C	vWF
