## Supplemental table 5 for "High-dimensional profiling reveals phenotypic heterogeneity and disease-specific alterations of granulocytes in COVID-19"

### Sheet: Ranked Factor List
	Column Rank in Heatmap (Left to Right)	Soluble factor	Cluster (col K-means = 5, row K-means = 5)
	1	KLRD1	1
	2	PRKRA	1
	3	STX8	1
	4	CASP-8	1
	5	CD6	1
	6	YES1	1
	7	SIRT2	1
	8	FKBP1B	1
	9	Factor VIII	1
	10	LAT2	1
	11	SPRY2	1
	12	CD28	1
	13	SRPK2	1
	14	IRF9	1
	15	PRDX5	1
	16	FOXO1	1
	17	RCOR1	1
	18	PSIP1	1
	19	GranzymeA	1
	20	PTPRJ	1
	21	STAMBP	1
	22	MMP1	1
	23	ATP6AP2	1
	24	FCRL3	1
	25	GLB1	1
	26	LAP TGF-beta-1	1
	27	DFFA	1
	28	TRAF2	1
	29	EGLN1	1
	30	TREM1	1
	31	SLAMF1	1
	32	SH2D1A	1
	33	MGMT	1
	34	PRKAB1	1
	35	BID	1
	36	MAP4K5	1
	37	BIRC2	1
	38	SMAD1	1
	39	NUB1	1
	40	ST1A1	1
	41	MAX	1
	42	AXIN1	1
	43	ERBB2IP	1
	44	DCTN1	1
	45	WAS	1
	46	IRAK1	1
	47	CLEC4G	1
	48	CLEC4A	1
	49	uPA	2
	50	ADA	2
	51	CD14	2
	52	ITGA11	2
	53	TNFB	2
	54	DDX58	2
	55	IL-3	2
	56	CCL23	2
	57	PSMA1	2
	58	CLEC4C	2
	59	PRDX3	2
	60	LY75	2
	61	IL-8	2
	62	MASP1	2
	63	CCL22	2
	64	TRIM5	2
	65	4E-BP1	2
	66	PRDX1	2
	67	TRIM21	2
	68	FCRL6	2
	69	GranzymeB	2
	70	G-CSF	2
	71	CSF-1	2
	72	TNFSF14	2
	73	ITGB6	2
	74	EN-RAGE	2
	75	CAPG	2
	76	vWF	2
	77	GALNT3	2
	78	Factor VII	2
	79	BANK1	2
	80	INPPL1	2
	81	CXCL6	2
	82	CCL7	2
	83	Antithrombin	2
	84	PIK3AP1	2
	85	PXN	2
	86	TOP2B	2
	87	BACH1	2
	88	MAEA	2
	89	PADI2	2
	90	LRP1	2
	91	LTA4H	2
	92	SIT1	2
	93	Ferritin	2
	94	FOSB	2
	95	NBN	2
	96	HCLS1	2
	97	RASSF2	2
	98	FGR	2
	99	NCF2	2
	100	PPP1R9B	2
	101	AGR2	2
	102	BTC	2
	103	PVALB	2
	104	IL-17C	3
	105	CXCL10	3
	106	CXCL11	3
	107	CXCL1	3
	108	CD8A	3
	109	LAG3	3
	110	IL-28A	3
	111	IL-6	3
	112	IL-2	3
	113	IFNg	3
	114	STC1	3
	115	HGF	3
	116	HGF	3
	117	Pentraxin-3	3
	118	IL-15	3
	119	MMP8	3
	120	CLEC4D	3
	121	OSM	3
	122	LBP	3
	123	TGF-alpha	3
	124	Resistin	3
	125	CX3CL1	3
	126	NUCB2	3
	127	CCL8	3
	128	EDAR	3
	129	CCL2	3
	130	CCL3	3
	131	AMN	3
	132	sTRAIL	3
	133	CCL27	3
	134	CXCL16	3
	135	IL-17A	3
	136	BAFF	3
	137	IL-12p70	3
	138	C5a	3
	139	CCL26	3
	140	CD147	3
	141	CXCL9	3
	142	RRM2B	3
	143	PDGFC	3
	144	CKAP4	3
	145	CCL4	3
	146	MPO	3
	147	HEXIM1	3
	148	IL-10	3
	149	CD44	3
	150	NT-3	3
	151	LHB	3
	152	PLXDC1	3
	153	CALCA	4
	154	MILR1	4
	155	BAMBI	4
	156	NCR1	4
	157	IL-12B	4
	158	IL-5	4
	159	BTN3A2	4
	160	D-dimer	4
	161	sCD163	4
	162	FGF-19	4
	163	CNTNAP2	4
	164	TRAIL	4
	165	sIL-6Ralpha	4
	166	NPPC	4
	167	IL-10RA	4
	168	CCL19	4
	169	KRT19	4
	170	IL-7	4
	171	CLEC6A	4
	172	DSG4	4
	173	Factor V	4
	174	RARRES1	4
	175	CD40	4
	176	PD-L1	4
	177	VEGF	4
	178	TNFRSF9	4
	179	sCD25	4
	180	CCL24	4
	181	TWEAK	4
	182	PDCD1	4
	183	TRANCE	4
	184	Factor XIII	4
	185	LAMP3	4
	186	Factor XI	4
	187	Flt3L	4
	188	CCL25	4
	189	CD83	4
	190	EGFL7	4
	191	CXCL5	4
	192	IL12RB1	4
	193	IL-10RB	4
	194	NTF4	4
	195	AREG	4
	196	DCBLD2	4
	197	DNER	4
	198	HPGDS	4
	199	PTK7	4
	200	CST5	4
	201	CLEC7A	4
	202	CDCP1	4
	203	ENTPD2	4
	204	HNMT	4
	205	NFATC3	4
	206	Prothrombin	4
	207	Protein S	4
	208	Protein C	4
	209	Factor IX	4
	210	FXYD5	4
	211	GALNT10	4
	212	RASA1	4
	213	Factor XII	4
	214	CD244	4
	215	CD5	4
	216	CA14	4
	217	CLEC1A	4
	218	TIGAR	4
	219	ITGA6	4
	220	ZBTB16	4
	221	EIF4G1	4
	222	ENAH	4
	223	CCL17	4
	224	CCL13	4
	225	FGF-21	5
	226	PLIN1	5
	227	CXCL13	5
	228	ENTPD6	5
	229	SCF	5
	230	LIF-R	5
	231	IL-18R1	5
	232	FGF-23	5
	233	PTN	5
	234	CES2	5
	235	CCL20	5
	236	TNNI3	5
	237	PON2	5
	238	S100A8	5
	239	ST3GAL1	5
	240	FABP9	5
	241	OPG	5
	242	DPP6	5
	243	sgp130	5
	244	FABP4	5
	245	FGF-5	5
	246	CCL28	5
	247	IL-18	5
	248	MMP10	5
	249	TMPRSS15	5
	250	PGF	5
	251	FAM3B	5
	252	DPP10	5
	253	TNF	5
	254	CNTN2	5
	255	CXADR	5
	256	KIM1	5
	257	CCL11	5
	258	LILRB4	5
	259	Thrombomodulin	5
	260	ITM2A	5
	261	HSD11B1	5
	262	PTH1R	5

### Sheet: Delta Spearman R
	Analytes	Phenograph_1	Phenograph_2	Phenograph_3	Phenograph_4	Phenograph_5	Phenograph_6	Phenograph_7	Phenograph_8	Phenograph_9	Phenograph_10	Phenograph_11	Phenograph_12	Phenograph_13	Phenograph_14	Phenograph_15	Phenograph_16	Phenograph_17	Phenograph_18	Phenograph_19	Phenograph_20	Phenograph_21	Phenograph_22	Phenograph_23	Phenograph_24	Phenograph_25	Phenograph_26	Phenograph_27	Phenograph_28
	CX3CL1	0.234223	0.252671	-0.0887417	0.17819	0.512369	-0.255121	-0.252796	0.364096	-0.123426	0.374756	0.142926	-0.631333	0.100836	0.0518218	0.141072	-0.808857	0.371674	0.532386	0.880041	0.404026	0.0238111	-0.316772	0.675992	0.211791	0.616992	0.190715	-0.113185	-0.132968
	MPO	-0.034492	-0.160666	0.0574866	0.00927151	0.318895	0.0244163	-0.3804	-0.183544	0.119031	-0.255123	-0.106417	-0.245989	0.56836	0.17993	-0.260125	-0.381337	0.0590408	-0.0638319	0.509376	0.13918	0.397988	-0.300301	0.0221925	-0.307271	-0.121196	-0.657576	-0.311571	-0.217996
	S100A8	0.0736731	-0.276863	0.3995	0.378236	0.351113	0.226275	-0.704107	0.504299	0.508769	-0.3561	-0.587103	-0.00265074	0.310796	0.27801	-0.243246	-0.66386	-0.0407942	0.706995	1.02955	0.493549	0.302998	-0.495185	0.214495	0.148818	-0.177228	-0.0360962	-0.438273	0.0240181
	CXCL1	0.249895	0.411131	0.0332465	-0.103656	0.536639	-0.21212	-0.265342	0.675359	-0.149667	0.240299	0.0850324	-0.0667759	-0.461996	-0.122929	0.0328882	-0.351745	0.121953	0.500713	0.337185	0.152811	-0.354669	0.19492	0.739157	0.0216177	0.43719	0.353287	-0.387558	0.809838
	IL-28A	0.487042	0.644058	0.345582	0.196872	0.992075	-0.00161859	-0.029403	0.698993	-0.11083	0.114114	0.237146	-0.433782	-0.0424769	0.0769298	0.428008	-0.537605	0.631817	0.274503	0.662318	0.495566	-0.0953361	-0.342681	0.739734	-0.240627	0.57849	-0.0696204	-0.119727	0.0569457
	LBP	0.521301	0.356158	0.0430481	0.0490333	0.520143	-0.0698509	-0.0876446	0.280166	-0.0218744	-0.36	-0.236542	-0.481462	-0.270499	-0.00308351	0.68517	-0.433629	0.50006	0.0682231	0.392894	0.61576	-0.0755983	-0.164271	0.106239	0.0227305	0.157286	0.333155	0.158446	-0.205213
	MMP8	0.66221	0.605887	0.00695187	0.486842	0.666399	0.0771556	-0.764292	0.301064	0.157054	-0.101192	-0.412121	-0.732442	-0.155971	0.284502	0.470038	-1.1229	0.47464	0.870463	0.825139	0.888956	0.00854181	-0.515371	0.862745	0.0347983	0.357385	-0.0417112	-0.677149	-0.0418885
	Pentraxin-3	0.512478	0.449542	0.366132	0.365469	0.840285	0.219132	-0.495404	0.77652	0.228042	-0.141872	-0.284492	-0.502585	0.244385	0.801325	0.222289	-0.648297	0.617312	0.662737	1.08155	0.489544	0.249897	-0.63033	0.542602	0.113921	0.34945	0.421301	-0.622755	-0.124832
	Thrombomodulin	-0.373529	-0.392602	0.246078	0.435307	-0.147326	0.305345	-0.647147	-0.579611	0.379624	-0.11578	-0.545365	-0.0842246	0.461052	0.432456	-0.381738	-0.24752	-0.397873	0.601254	0.478678	0.304569	0.742641	-0.59088	0.0134581	0.176427	-0.294084	0.265954	0.00940593	-0.573406
	CCL7	-0.399842	-0.11054	-0.100334	-0.410635	-0.312336	-0.232396	0.0846873	-0.539635	-0.228211	0.233518	0.0954943	-0.101694	-0.692909	-0.537077	0.176263	-0.0245637	-0.261698	-0.161673	-0.125045	0.374198	0.0843159	0.262379	0.12718	-0.303298	-0.0763105	-0.0711087	0.488691	-0.21125
	CCL23	-0.0938503	0.318082	-0.268806	-0.420082	0.0122103	-0.708743	0.646986	-0.119005	-0.590635	0.64811	0.591444	-0.325758	-0.918182	-0.415513	0.297532	-0.151863	0.421848	-0.188837	-0.102995	0.454492	-0.511576	0.229115	0.41533	-0.253221	0.335512	0.0106952	1.02791	-0.479423
	CCL26	0.443657	0.239404	0.0670966	-0.00847582	0.196566	0.360305	-0.246115	0.321034	0.000783643	-0.148548	-0.10684	-0.151675	0.100456	-0.111436	0.130582	-0.157011	-0.0550833	0.153838	0.176917	0.157956	0.00749587	-0.0529461	-0.0155025	-0.42158	0.0960318	-0.615823	-0.564609	0.0188762
	CD44	0.200357	0.0421031	0.0477718	0.181323	0.0402852	0.0331661	-0.140384	0.150043	0.0764599	-0.190325	-0.282977	-0.0243316	0.103565	0.796285	0.143541	0.0894627	0.261382	0.199136	0.242459	0.200187	0.325373	-0.50078	-0.278075	-0.0054719	-0.103661	0.959982	-0.129347	-0.188084
	CXCL13	-0.0279857	0.295418	0.695633	0.600268	0.772906	0.539046	-0.874881	0.35581	0.372212	-0.256594	-0.432353	-0.13975	0.316934	0.741373	-0.1391	-0.391098	0.0413004	0.829683	0.920722	0.00798711	0.433923	-0.885783	0.757576	-0.026664	0.137048	0.628788	-0.548916	0.02155
	CD147	-0.291979	0.125828	0.452496	0.391692	0.279857	0.355408	-0.528985	0.109907	0.371329	0.0510263	-0.223797	-0.13779	-0.0571301	0.205404	-0.196468	-0.443256	-0.207385	0.867774	0.745489	0.488046	0.391234	-0.451201	0.459002	0.468299	0.0563273	0.121123	-0.0574567	0.172581
	G-CSF	-0.136275	0.0471068	-0.124777	-0.18341	-0.311586	-0.312516	0.254211	-0.509479	-0.28236	0.259086	0.12344	-0.0425134	-0.274153	0.0571421	-0.016737	0.12596	0.184882	-0.252984	-0.294055	0.252579	0.322379	-0.00755898	-0.00561497	-0.0692889	0.0218345	0.422371	0.341444	-0.174165
	Resistin	0.063369	0.232243	0.229947	0.237568	0.511052	0.1334	-0.211426	0.198635	0.041461	0.066511	-0.0464349	-0.426471	-0.0163993	0.223433	0.173135	-0.410243	0.329293	0.49269	0.64134	0.899793	0.34637	-0.352043	0.547415	0.065195	0.463865	0.228966	-0.0392791	-0.162994
	CCL11	-0.703849	-0.243993	0.805446	0.619014	-0.337292	0.516801	-0.638831	-0.279352	0.748257	-0.324593	-0.472152	0.252496	0.0582795	0.582308	-0.486981	0.250998	-0.388912	0.590743	0.379604	0.00536328	0.817745	-0.364414	0.0993228	0.484259	-0.762776	-0.163583	-0.247991	-0.181018
	CCL24	-0.416488	-0.180868	0.0325312	-0.116195	-0.338859	0.0232658	-0.0684862	-0.713399	-0.00373267	-0.211332	-0.0272727	0.0654189	-0.0073975	0.0854109	-0.212549	0.72529	-0.277223	-0.211001	-0.272982	-0.197833	0.502635	0.110774	-0.437879	-0.55296	-0.794413	-0.00811052	0.726329	-0.47823
	CD14	0.10508	0.168399	0.124777	-0.181082	0.343583	-0.234437	0.306522	0.38527	-0.165162	0.216855	0.175401	-0.148663	-0.542513	-0.258187	0.487457	-0.191498	0.320276	0.00904105	0.27558	0.4744	-0.068998	0.156428	0.263815	0.111539	0.437105	0.60713	0.381466	0.137876
	CXCL6	-0.0692968	-0.373125	-0.259093	-0.159183	-0.41588	-0.343902	-0.241738	-0.208567	-0.0322632	-0.303126	-0.479296	-0.245774	-0.46447	-0.254565	0.27465	-0.298778	-0.13867	-0.0141871	-0.0627891	0.599159	-0.110288	0.00563737	-0.284665	0.176972	-0.198472	0.144227	-0.0260403	-0.438683
	D-dimer	-0.577362	-0.064526	0.229234	-0.0597097	-0.223619	-0.0408189	0.211907	0.0194126	0.0606461	0.503351	0.495009	0.468717	0.269162	-0.153603	-0.579504	0.373023	-0.377403	-0.112098	-0.163632	-0.623975	0.120208	0.0753762	0.0624777	-0.135033	-0.486065	-0.263191	0.185009	0.608904
	Ferritin	-0.0246881	0.27757	-0.320856	-0.531902	-0.299109	-0.426905	0.507552	-0.820215	-0.662907	0.327354	0.448663	-0.0998217	-0.677094	-0.339152	0.462252	0.396784	-0.0526992	-0.630503	-0.726236	-0.0872434	-0.263517	0.334343	-0.15918	-0.679363	0.0929845	0.0548128	0.658925	-0.48007
	IL-3	0.313009	0.329581	-0.79873	-0.613116	0.227765	-0.712777	0.217977	-0.059493	-0.66613	0.713386	0.482676	-0.835294	-0.436343	-0.397228	0.399712	-0.621196	0.521395	-0.0179546	0.372963	0.559321	-0.16135	0.234918	0.34828	-0.504135	0.447145	0.156432	0.726414	-0.219489
	BAFF	0.63779	0.5136	0.448574	0.25785	0.64287	0.268928	0.0518163	0.757121	-0.0278681	0.24396	0.134403	0.0549911	0.0593583	0.0653699	0.273771	-0.154704	0.175784	0.374209	0.254741	0.0737039	-0.132336	-0.122401	0.420677	-0.157857	0.509352	0.0261141	-0.502861	0.410171
	CCL3	0.390916	0.408958	0.248597	0.38649	0.767414	0.361829	-0.227276	0.330477	-0.0958539	0.147215	0.0282696	-0.220827	0.51671	0.495054	0.217874	-0.0666638	0.281516	0.408102	0.288967	0.0673706	0.155033	-0.485437	0.596305	-0.24758	0.70038	0.562957	-0.245225	-0.186293
	CCL20	0.412188	0.616209	0.487805	0.857897	0.933909	0.593489	-1.0928	0.213808	0.477431	-0.213444	-0.359556	-0.515526	1.06339	0.86879	-0.340938	-0.825563	0.269335	1.00816	1.194	0.291494	0.861968	-1.15666	0.690548	-0.173383	-0.15981	-0.239869	-0.751851	0.12923
	CCL28	-0.505793	-0.129032	0.924988	0.906268	-0.340281	0.954832	-0.435923	-0.272756	0.77111	-0.244563	-0.327044	0.898367	0.366254	0.472524	-0.605487	0.602922	-0.845101	0.629328	-0.17291	-0.709844	0.521063	-0.401252	-0.155966	0.492222	-0.540347	-0.0791609	-0.420401	0.448604
	sCD25	0.0245989	-0.35308	-0.0595365	-0.100836	-0.319519	0.0150779	-0.0867616	-0.137414	0.24217	-0.221975	-0.227094	-0.102852	0.212032	-0.322368	0.239708	0.153366	-0.2548	-0.214207	0.0126635	-0.192802	0.414009	0.362574	-0.616488	0.156974	-0.603856	-0.0634581	0.177258	-0.0610626
	CXCL11	0.343048	0.258358	-0.111854	-0.000896498	0.727718	-0.0159611	0.120476	1.04956	-0.0647135	0.224548	0.320766	-0.269251	0.20098	0.0880761	0.184989	-0.33757	0.462814	0.303021	0.575806	0.0336745	-0.31489	0.0109353	0.28262	0.346846	0.851607	0.195544	-0.0704208	0.101973
	FABP4	-0.30107	0.0605124	0.526649	0.669142	-0.178075	0.437581	-0.600669	-0.102682	0.340344	-0.0277414	-0.292246	0.5082	0.260873	0.487515	-0.69713	0.208286	-0.572707	0.745833	0.0036326	-0.439053	0.20585	-0.391355	0.410963	0.390086	-0.117628	0.419519	-0.797043	0.53067
	sgp130	-0.248307	0.0151046	0.53164	0.323326	0.0536542	0.477958	-0.379089	0.337133	0.369644	-0.146857	-0.208824	0.427986	0.362389	0.744716	-0.739327	0.342613	-0.199706	0.458279	0.160266	-0.192187	0.624855	-0.464973	-0.00338681	0.315941	-0.233678	0.231907	-0.726422	0.757848
	IL-5	-0.227472	0.0425857	0.518983	0.365601	-0.309253	0.443874	-0.0651586	-0.251169	0.319026	0.0932309	-0.145948	0.396801	0.136724	0.207639	-0.107635	0.333043	-0.411168	0.119555	-0.380067	-0.332032	0.442652	-0.320718	-0.230632	0.0759375	-0.519083	0.0885504	-0.13856	0.17046
	IL-7	-0.34929	-0.0630434	0.0773386	0.0532481	-0.0520512	0.310366	-0.417377	-0.467719	0.146528	-0.248571	-0.142611	0.0515671	0.838216	0.335811	-0.763861	0.0488569	-0.315934	-0.0403687	0.0747949	-0.341451	0.560611	-0.72741	-0.483321	-0.612435	-0.819927	-0.501128	0.192386	-0.403641
	IL-17A	0.515334	0.548099	0.185977	0.460514	0.0455926	0.50011	-0.12731	-0.202217	-0.0486201	0.20032	0.00579106	-0.163384	0.172357	0.144408	0.229735	0.118706	-0.145739	0.438498	-0.129926	-0.187692	-0.0547894	-0.190258	0.085655	-0.460676	0.0419738	-0.192319	-0.113771	-0.477758
	MMP-1	-0.201623	-0.112877	-0.423268	-0.213226	-0.400974	0.00690548	0.193403	-0.333951	-0.156747	-0.00821943	0.352056	0.0188312	0.304762	-0.365683	-0.164449	0.416487	-0.31754	-0.454958	-0.420732	-0.915087	-0.102395	0.332479	-0.660498	0.0281907	-0.131621	-0.45671	0.480138	-0.306771
	CCL2	0.596629	1.08912	0.272486	0.454197	0.618302	0.336667	-0.403048	0.330709	-0.0456688	0.456767	0.149214	-0.577122	0.373844	0.800138	0.176998	-0.43236	0.372526	0.657769	0.553323	-0.22484	0.210311	-0.828851	0.644766	-0.41604	0.0771171	0.207679	-0.608442	-0.103169
	CCL4	0.254621	0.224642	-0.0520205	0.289696	0.328991	0.352758	-0.638808	-0.254005	0.156978	-0.0783882	-0.287618	-0.446886	0.890405	0.583303	-0.0951615	-0.385972	0.045108	0.354964	0.374972	0.294284	0.736351	-0.771756	0.015778	-0.430643	-0.289207	-0.137751	-0.368077	-0.215417
	CCL22	0.332977	0.0633755	-0.229144	-0.12251	0.146257	-0.100515	0.0960198	0.18729	-0.255736	0.26417	-0.0435829	-0.201159	0.230214	-0.251714	0.132731	-0.389059	0.140705	-0.102411	-0.348843	0.501799	-0.0429641	-0.288685	0.00490196	-0.238799	0.226705	-0.136542	-0.138412	0.0433558
	CCL27	0.319875	0.394769	0.181105	0.335688	0.154991	0.14116	-0.265396	-0.000682341	-0.00697045	0.303558	-0.0407308	-0.182888	0.462923	0.287817	0.113921	-0.0175639	-0.0244163	0.247674	-0.0975003	-0.332959	0.381743	-0.323951	0.291533	-0.0364573	-0.0108211	0.3082	-0.442527	-0.0440922
	sCD163	-0.171569	-0.112155	0.0573975	0.132919	-0.679501	0.0824538	0.371784	-0.33427	0.0222223	0.135532	0.281462	0.308378	0.180303	-0.133273	-0.250144	0.851356	-0.255923	-0.265373	-0.533176	-0.68343	0.117602	0.44796	-0.454991	-0.0256472	-0.515614	-0.183155	0.314155	-0.0933224
	C5a	0.307843	0.226115	-0.107932	0.0239615	-0.0779857	0.0334605	0.204067	0.22542	-0.207653	0.346963	0.0495544	-0.216756	-0.240731	0.0965758	0.263603	-0.390318	0.180253	0.175086	0.00393154	0.63326	-0.297082	-0.494154	0.0106952	-0.359342	0.204668	-0.200713	-0.191584	-0.266565
	CXCL9	-0.106547	0.0869556	0.0623379	0.0899099	0.259201	0.0254709	-0.255088	-0.133891	0.0945443	0.107425	0.0518319	-0.20637	0.0170612	0.0174427	0.073477	-0.244755	-0.0161467	0.329149	0.426593	0.348995	0.366073	-0.157499	0.20349	-0.00669315	-0.0258844	-0.0856067	0.310502	0.118023
	CXCL16	0.330844	0.643398	0.314827	0.381385	0.461039	0.272955	-0.219048	-0.163896	-0.0477273	0.209782	0.172511	-0.133983	0.266775	0.0476053	0.0552604	0.15246	0.00248598	0.295932	-0.189946	0.0101227	0.431461	-0.182442	0.45184	-0.471964	-0.0411301	-0.300216	-0.104007	0.386291
	GranzymeB	-0.0739236	-0.0667133	-0.214054	-0.37377	-0.207407	-0.122008	0.363802	-0.283067	-0.251891	0.093066	0.106984	0.295462	-0.290463	0.0942718	0.288348	0.409092	0.0814626	-0.494474	-0.463237	-0.162277	0.115112	0.118798	-0.333926	-0.28819	0.0687192	0.953028	0.390034	0.185842
	IL-2	0.949671	0.748239	-0.255621	-0.095151	0.852391	-0.300424	0.0859492	0.649216	-0.462402	0.147179	0.172892	-0.489221	-0.119906	0.193638	0.77535	-0.336458	0.714761	0.0107466	0.0274472	0.390863	-0.393737	-0.199863	0.339192	-0.614831	0.505242	0.571383	-0.249	0.280758
	IL-6	0.548785	0.842192	-0.011747	0.0828589	0.6533	0.0347236	-0.0115467	0.151199	-0.272125	0.352035	0.26719	-0.526489	0.0187203	0.153194	0.508898	-0.586308	0.453373	0.223375	0.355013	0.410197	-0.0820614	-0.491075	0.514315	-0.422913	0.400215	0.132065	-0.0278725	0.0681698
	IL-8	0.0308378	0.17838	-0.106952	-0.212683	-0.192335	-0.0871364	-0.0357883	-0.135487	-0.292608	0.290781	0.0968806	0.0414439	-0.000802139	0.0271245	0.0461436	-0.0545996	-0.260232	-0.281233	-0.537894	-0.215841	-0.174206	-0.263021	0.123529	-0.392307	0.0334637	-0.187077	-0.893098	0.330781
	IL-12p70	0.379359	0.266839	0.25642	0.424781	0.169497	0.359966	0.0181722	0.431706	0.129983	0.242642	0.0241978	-0.0166426	0.0775495	0.242417	0.139134	-0.301239	0.112676	0.537372	0.403334	0.413	0.0594391	-0.550419	0.083469	-0.105722	0.151288	-0.156307	-0.196721	0.121244
	IL-17C	0.614517	0.835422	0.366686	0.353871	0.919911	0.205754	-0.379847	0.726556	-0.0322472	0.429	0.149625	-0.441014	0.157303	0.293997	0.170194	-0.474569	0.342813	0.818169	0.747278	0.195803	0.233617	-0.303776	0.939715	-0.0430938	0.542092	0.312287	-0.559682	0.553911
	sIL-6Ralpha	-0.334848	0.00606061	0.0452763	-0.00314397	-0.286898	0.0339956	0.0125627	-0.596682	-0.186594	0.481743	0.132086	0.161943	0.0917112	0.103092	-0.318831	0.275142	-0.346712	0.0246418	-0.336272	-0.395973	0.23687	-0.336504	0.104635	-0.535675	-0.331578	0.174688	0.445064	-0.266523
	VEGF	-0.183244	-0.607786	-0.0984848	0.00590003	-0.401159	0.121199	-0.110228	-0.407372	0.231173	-0.909948	-0.633155	0.314884	0.156506	0.449384	-0.0647936	0.448136	-0.106535	-0.328266	-0.220374	-0.0868419	0.210274	-0.172911	-1.03422	0.177069	-0.427977	0.737522	0.308307	-0.610287
	CCL17	-0.593208	-0.364565	0.110956	0.125339	-0.736065	0.244899	-0.271861	-0.902771	0.245841	-0.289011	-0.304226	0.296845	0.241809	0.130705	-0.500895	0.666774	-0.564677	-0.189245	-0.598711	-0.473375	0.575696	0.00626368	-0.479243	-0.188513	-0.915562	-0.167046	0.109392	-0.472008
	GranzymeA	0.106132	-0.155193	-0.256611	-0.0696578	-0.371119	-0.1037	0.319322	-0.344884	-0.223506	-0.00474044	0.0128426	0.384109	-0.147155	-0.0503559	0.0593277	0.5628	-0.271311	-0.186838	-0.755766	-0.17017	-0.116507	0.141117	-0.66388	-0.0681722	-0.0583319	0.464749	0.389558	0.14039
	IL-15	0.29546	0.612423	0.270032	0.438656	0.789932	0.164832	-0.551107	0.438427	0.207783	0.26662	0.0306456	-0.676994	0.360635	0.595433	-0.0112896	-0.902626	0.485504	0.787206	1.08591	0.463257	0.312739	-0.68206	0.843228	-0.0150254	0.227438	-0.348221	-0.541201	-0.0792316
	CXCL10	0.264706	0.407211	0.349554	0.139528	0.763725	0.0834972	-0.14999	0.74805	0.0866814	0.321275	0.134492	-0.131016	-0.0522282	0.23302	0.10592	-0.684151	0.294053	0.542955	0.850232	0.337936	-0.0296508	-0.422837	0.63779	-0.0523781	0.432507	0.0519608	-0.345977	0.441508
	IL-18	-0.188681	-0.080099	0.772193	0.528637	-0.156417	0.783772	-0.510308	-0.385966	0.495137	-0.378515	-0.436453	0.501693	0.662567	0.4219	-0.495217	0.731753	-0.652525	0.35302	0.0097114	-0.504127	0.960783	-0.26343	-0.336007	-0.218436	-0.821615	0.376381	-0.163165	0.105485
	sTRAIL	-0.0295167	0.132533	0.304987	0.436636	-0.0162203	0.3017	-0.143984	0.137451	0.15925	0.417872	0.0523549	0.136995	0.484118	0.630793	-0.223257	-0.0821189	-0.0840735	0.425521	0.244906	-0.291197	0.196147	-0.663847	0.252207	0.0876946	0.0191872	0.19501	-0.41159	0.0808969
	ZBTB16	-0.521429	-1.02788	-0.393723	-0.272857	-0.74632	-0.22187	-0.248485	-0.851458	0.17722	-0.615086	-0.565476	-0.059632	0.0510823	-0.252837	-0.387013	0.100566	-0.421537	-0.233182	-0.154237	0.491202	0.394842	0.301238	-0.85303	0.23842	-0.572712	-0.551948	0.517431	-0.956654
	AREG	-0.698052	-0.617971	0.330195	0.00485811	-0.413312	0.270615	-0.642278	-0.849671	0.502413	-0.700638	-0.614177	0.350866	0.432035	0.269544	-0.629654	0.442847	-0.719264	-0.0404104	0.0406154	-0.183817	1.03199	-0.179434	-0.596104	-0.102056	-1.12914	0.0650433	0.0604044	-0.241157
	OPG	-0.266234	0.122171	0.84816	0.569291	0.322078	0.519019	-0.360175	0.0784629	0.566951	-0.357296	-0.145779	0.34329	0.460173	0.657131	-0.26743	0.422779	-0.110472	0.387277	0.456978	-0.256414	0.820319	-0.362863	0.00941558	0.302072	-0.456282	0.389827	-0.15685	0.403858
	LAP TGF-beta-1	-0.273268	-0.53283	-0.58474	-0.378504	-0.525216	-0.291478	0.209034	-0.783216	-0.193988	-0.533512	-0.159632	-0.0886364	0.252706	0.0405333	0.0312131	0.695372	-0.03287	-0.759208	-0.639273	-0.171078	0.292297	0.314201	-1.1039	0.0813875	-0.39954	0.590152	0.867884	-0.745203
	uPA	0.253788	0.247575	-0.244805	-0.144983	0.34026	-0.361313	0.626842	0.250825	-0.483013	0.544567	0.681169	-0.136688	0.126299	-0.113148	0.0721911	0.110364	0.521326	-0.0716207	0.1085	0.230319	-0.167548	0.169892	0.16158	-0.193956	0.591346	0.353247	0.76814	0.017462
	TRAIL	-0.287013	-0.218426	0.012987	0.0615322	-0.175649	0.111804	-0.0725485	-0.596263	-0.0481112	-0.167003	-0.0715368	0.167749	0.322835	0.468467	-0.0665691	0.625971	-0.129027	-0.282709	-0.502265	-0.452596	0.37868	-0.0875886	-0.17013	-0.025396	0.068525	0.542208	-0.0372833	-0.44601
	CXCL9	-0.275216	-0.337395	-0.0717532	-0.0896093	-0.05671	-0.068389	-0.0644894	-0.262783	0.0905191	0.00999575	-0.0122294	-0.0767316	-0.15184	-0.349122	0.146153	-0.0461059	-0.241433	0.148475	0.253913	0.216573	0.21536	0.289506	-0.151732	0.325177	0.0157547	0.104762	0.6118	0.0205595
	OSM	0.537987	0.43521	0.0261905	0.401349	0.580195	-0.0174668	-0.281989	0.12802	0.00762046	-0.282406	-0.327056	-0.698485	-0.0745671	0.455932	0.580015	-0.69192	0.658591	0.444022	0.584604	1.14549	0.0814141	-0.700943	0.320996	0.0716386	0.238208	0.255952	0.0590397	-0.389074
	SCF	0.0989177	-0.0104478	0.502706	0.714485	0.150866	0.449671	-0.60351	0.188724	0.459388	-0.265702	-0.781602	-0.0703463	0.115476	1.01256	0.130262	-0.337112	0.0856771	0.711388	0.313608	0.512812	0.485427	-0.917377	0.346861	0.606272	0.179492	0.949459	-1.02137	-0.0611414
	IL18	-0.314177	-0.448956	0.308333	-0.0197091	-0.406818	0.228792	0.0029409	-0.310001	0.188529	0.00178731	-0.055303	0.451299	0.340043	-0.202397	-0.426988	0.594136	-0.530717	-0.16988	-0.130811	-0.627622	0.619926	0.253201	-0.423268	-0.210789	-0.668619	0.137662	0.199671	0.279102
	TGF-alpha	0.43539	0.650467	-0.318723	0.232497	0.361797	-0.155707	-0.140564	-0.342953	-0.26964	0.0353932	-0.0579004	-0.865043	-0.335823	0.307588	0.745227	-0.674651	0.620213	0.25621	0.254584	0.962727	-0.0505508	-0.619614	0.370996	-0.132667	0.290051	0.252922	0.379961	-0.53368
	MCP-4	-0.575649	-0.338988	-0.222294	-0.170493	-0.60368	-0.0311805	-0.235746	-1.14458	0.00937516	-0.268582	-0.187771	0.152706	0.448485	0.195059	-0.536274	0.56761	-0.465789	-0.498894	-0.6993	-0.331123	0.627535	-0.068026	-0.571645	-0.400894	-0.835666	-0.247078	0.131947	-0.44453
	CCL11	-0.718506	-0.429426	0.559632	0.492956	-0.560714	0.377399	-0.542059	-0.658201	0.537769	-0.307295	-0.410931	0.314394	0.583333	0.376627	-0.773304	0.730499	-0.76349	0.243868	-0.0557749	-0.937022	0.899725	-0.158891	-0.268615	0.495816	-0.910005	0.263745	-0.0704972	-0.348434
	TNFSF14	0.37013	-0.0640994	-0.543398	-0.0951661	-0.180087	-0.420749	0.168543	-0.496986	-0.423641	-0.382175	-0.374892	-0.393398	-0.411364	0.221058	0.680364	0.0562401	0.418442	-0.327389	-0.654211	0.993598	-0.0993085	-0.109686	-0.387338	0.030628	0.334227	0.822078	0.181233	-0.561904
	FGF-23	0.10028	0.199781	0.763721	0.909433	0.594686	0.804913	-0.741666	0.332943	0.6169	-0.660886	-0.39761	0.187536	1.1227	0.887561	-0.476078	0.277887	-0.0672944	0.657712	0.493677	-0.229219	0.776677	-0.685663	0.0258257	0.347211	-0.228762	0.225091	-0.697739	0.428847
	IL-10RA	-0.470455	-0.160354	-0.0383117	0.0925342	-0.403896	-0.239971	-0.320205	-0.823739	0.119474	0.0393758	-0.203463	-0.141883	-0.204221	-0.0217443	-0.356699	-0.0669294	-0.188139	0.170373	0.0370129	0.243675	0.55826	-0.0527557	0.162013	0.206402	-0.653858	-0.0116883	0.43177	0.149903
	FGF-5	-0.681494	-0.470404	0.711688	0.631587	-0.202922	0.524576	-0.701064	0.158534	0.859323	-0.137711	-0.475649	0.36158	0.59329	0.321531	-0.684719	0.140012	-0.595906	0.69001	0.473323	-0.624892	0.896755	-0.274463	0.0970779	1.17373	-0.598175	0.404329	-0.347179	0.680798
	LIF-R	-0.0229437	0.0104475	0.94632	1.00127	0.322078	0.868877	-0.905305	0.619433	0.894679	-0.419422	-0.653247	0.124892	0.854545	1.14592	-0.462832	-0.249298	-0.10485	0.991122	1.06774	-0.22668	0.857238	-1.03985	0.20303	0.601917	-0.301713	0.384632	-1.14144	0.0889664
	FGF-21	0.159957	0.543716	0.955952	0.806613	0.753896	0.609229	-0.497018	0.498383	0.449541	-0.118105	-0.0681818	0.292532	0.711364	0.812629	-0.331448	0.137309	0.150703	0.628831	0.571037	-0.271557	0.665045	-0.635095	0.694156	0.00619051	-0.0884383	0.45303	-0.810651	0.85424
	CCL19	-0.351515	-0.12867	0.495779	0.300902	0.0694805	0.453051	-0.323032	-0.488602	0.231976	-0.247553	-0.227706	0.390476	0.27381	0.286391	-0.176602	0.353602	-0.43287	0.210236	0.0477015	0.0101227	0.610775	-0.405597	-0.110173	-0.281404	-0.341541	0.489935	0.217745	0.0365698
	IL-10RB	-0.652489	-0.785425	0.349351	0.220765	-0.53658	0.336323	-0.280754	-0.48012	0.472679	-0.677887	-0.351407	0.256926	0.626407	-0.0440819	-0.604615	0.709027	-0.595516	-0.0736325	0.00733483	-0.202535	0.718824	0.133126	-0.825216	0.274222	-0.818433	-0.419264	0.344224	-0.651386
	IL-18R1	-0.333009	-0.213421	0.989827	0.797222	0.322619	0.971598	-0.835145	0.383541	0.920481	-0.916305	-0.579978	0.569264	0.890909	0.890203	-0.835795	0.110101	-0.383086	0.64434	0.817446	-0.269445	0.860414	-0.811942	-0.205195	0.543554	-0.372544	-0.172186	-0.918068	0.391344
	PD-L1	-0.359307	-0.558924	0.168615	0.169843	-0.337229	0.15743	-0.234251	-0.501016	0.334893	-0.478072	-0.512229	0.143831	0.216883	0.55756	-0.0278333	0.351615	-0.22044	0.0327807	0.142801	0.0168494	0.780596	-0.239495	-0.680087	0.460622	-0.402608	0.985498	0.266133	-0.374086
	CXCL5	-0.745887	-0.899098	0.126623	0.0982858	-0.214286	0.300154	-0.564611	-0.199902	0.584467	-0.961043	-0.664069	0.405195	0.722835	0.187792	-0.887107	0.318602	-0.4563	-0.0731911	-0.0107207	-0.0652041	0.72844	-0.175189	-0.676515	0.562239	-0.568287	-0.083658	0.00702468	-0.134059
	TRANCE	-0.383766	-0.552685	-0.0964286	0.19935	-0.925433	0.093119	-0.26951	-0.906377	0.261191	-0.571674	-0.558766	0.186905	0.0399351	0.186216	-0.141636	0.736723	-0.499456	-0.0939346	-0.639909	-0.337363	0.261905	0.397007	-0.637879	0.742108	-0.460894	0.332143	-0.00424124	-0.466909
	HGF	0.800932	0.913312	0.125608	0.353415	1.0648	0.0341032	-0.39858	0.349935	-0.105831	-0.172983	0.0258408	-0.914952	0.154645	0.618284	0.543514	-0.509774	0.742575	0.503732	0.771862	0.461066	0.0417013	-0.61455	0.495105	-0.535434	0.172131	-0.0606061	-0.0844172	-0.381214
	IL-12B	-0.157035	-0.0888294	0.382143	0.343602	-0.185931	0.29853	0.199253	0.215663	0.222065	0.228831	0.119481	0.331169	0.388745	0.123542	-0.0459989	0.123138	-0.145406	0.0103855	-0.213546	-0.078008	0.131635	-0.250357	-0.0742424	0.446811	0.100133	-0.154545	-0.441274	0.279511
	MMP-10	-0.612554	-0.435243	0.481602	0.395499	0.200866	0.523471	-0.572768	0.221513	0.659306	-0.298503	-0.217532	0.263095	1.14015	0.349966	-1.00331	-0.133107	-0.331709	0.429146	0.680842	0.0288084	0.889565	-0.565113	-0.0604978	0.555805	-0.313198	-0.5	-0.336414	0.343884
	IL10	0.25	0.453701	-0.132035	-0.041612	0.248918	-0.203835	0.266651	0.270387	-0.217288	0.04572	0.233442	-0.374026	-0.277597	0.568235	0.562499	0.000752043	0.635226	-0.0486453	0.232075	0.132212	-0.139904	-0.212405	-0.0398268	0.151808	0.36759	0.771104	0.208242	-0.402116
	TNF	0.00313853	-0.0977659	0.0745671	0.367422	0.0844156	0.328036	-0.423219	-0.150443	0.192753	-0.379759	-0.170563	-0.23474	0.874351	0.646203	-0.174198	0.0580323	-0.0145096	0.10049	0.335481	-0.193988	0.46327	-0.525643	-0.356169	-0.113137	-0.13236	-0.167749	-0.394703	-0.720261
	CD5	-0.557359	-0.855878	-0.0254329	-0.0767731	-0.865584	0.103193	0.168706	-0.827606	0.166269	-0.340802	-0.213312	0.311147	0.452056	-0.239733	-0.229994	0.794202	-0.604745	-0.495974	-0.50843	-0.226322	0.583567	0.413849	-1.0355	0.283516	-0.548174	0.134524	0.476682	-0.598376
	CCL3	-0.451623	-0.669088	-0.516017	-0.625997	-0.424351	-0.562824	0.335771	-0.637371	-0.316825	-0.00756827	0.183442	-0.0387446	0.0111472	-0.332981	0.0558129	0.378429	-0.0819399	-0.838542	-0.497175	0.0350802	0.276928	0.521654	-0.605303	-0.158145	-0.132084	0.158766	0.48947	-0.187409
	Flt3L	-0.18171	0.0974086	0.507792	0.706394	-0.439286	0.736908	-0.337818	-0.639451	0.433	-0.435938	-0.377381	0.614719	0.637554	0.65547	-0.472841	0.86504	-0.567503	0.22489	-0.618602	-0.554375	0.493349	-0.298516	-0.42316	0.176602	-0.597193	0.154437	-0.423336	-0.00320485
	CXCL6	-0.537771	-0.763198	-0.0748918	-0.0283532	-0.339177	0.00606061	-0.151613	-0.418637	0.131855	-0.611723	-0.291667	0.339935	0.557251	-0.00763314	-0.730311	0.566666	-0.34123	-0.313424	-0.413196	-0.0318626	0.42056	0.0950632	-0.583658	0.113137	-0.259391	-0.190909	0.126763	-0.454308
	EN-RAGE	-0.180195	-0.158372	-0.147835	-0.220798	0.196753	-0.149533	-0.185831	-0.525648	-0.190479	-0.205971	-0.028355	0.1079	0.0444805	0.028603	-0.112974	-0.120888	-0.131692	-0.14999	0.142667	0.291348	0.270987	-0.31798	-0.175433	-0.661126	-0.109125	0.193615	0.43799	0.0181827
	IFN-gamma	0.609091	0.473263	-0.198918	-0.124608	0.452597	-0.22902	0.461922	0.701552	-0.333528	0.447258	0.408225	-0.468506	-0.156169	0.182595	0.752084	-0.344734	0.647477	0.0335809	0.33143	0.297327	-0.430096	-0.148869	0.0593074	-0.104363	0.635068	0.342532	0.108134	-0.318914
	FGF-19	-0.17316	-0.285401	0.0323593	0.24257	-0.194372	0.300934	-0.0609797	-0.327289	0.113039	-0.115546	-0.0385281	-0.0869048	0.611039	-0.125993	-0.165976	0.282472	-0.345617	0.154481	0.120793	-0.153205	0.262753	-0.0314697	-0.40487	0.150638	-0.040038	-0.118182	0.563275	-0.974528
	MCP-2	0.190368	0.161946	0.32868	0.354456	0.296104	0.40957	-0.330214	0.234934	0.210821	-0.000364058	-0.289286	-0.122078	0.195779	0.722987	0.121163	-0.532094	0.129872	0.448017	0.542632	0.396962	0.104517	-0.833485	0.293615	-0.191908	0.233221	0.0717532	-0.76299	-0.407209
	CCL25	-0.305736	-0.398944	0.538095	0.496271	0.0890693	0.414672	-0.79069	-0.278447	0.456105	-0.405917	-0.586472	0.348377	0.428139	0.493436	-0.522561	0.197132	-0.558827	0.615305	0.363483	-0.167958	0.754933	-0.317255	0.136364	0.185182	-0.202142	0.568182	-0.554204	0.231615
	CX3CL1	-0.0843074	-0.137022	0.161039	0.3398	0.00562771	0.0944188	-0.356828	0.0700788	0.275555	0.189499	-0.0969697	-0.193398	0.4579	0.350938	-0.259339	-0.392995	-0.0349176	0.410717	0.638735	-0.102413	0.439657	-0.350758	0.244805	0.287611	-0.00243847	-0.111255	-0.509964	-0.125477
	TNFRSF9	-0.204654	-0.590673	-0.0388528	-0.0323178	-0.215043	0.0485661	0.144691	-0.499358	0.0339426	-0.353986	-0.0927489	0.0998918	0.363636	-0.234986	0.0109676	0.619324	-0.222812	-0.295491	-0.225274	-0.00128349	0.446098	0.48511	-0.59145	0.24972	-0.00441267	0.317965	0.580246	-0.332461
	TNFB	0.441667	0.258819	-0.625216	-0.374214	0.417749	-0.588204	0.852336	0.388025	-0.782013	0.805591	0.895779	-0.503139	-0.0252165	-0.383992	0.413145	-0.330236	0.800341	-0.364054	-0.0447185	0.536632	-0.644386	0.157804	0.320563	-0.650922	0.999283	-0.310065	0.608379	-0.528684
	CSF-1	0.27619	0.209067	-0.257251	-0.115509	-0.061039	-0.419254	0.285629	-0.304444	-0.374832	-0.058098	-0.109091	-0.32316	-0.447835	0.23624	0.835503	0.305769	0.384353	-0.341767	-0.598234	0.414835	-0.0226118	-0.0149901	-0.218723	-0.0256887	0.0871152	1.18452	0.339507	-0.416743
	Factor XI	-0.490454	-0.601705	-0.079885	-0.0376757	-0.501639	-0.210434	-0.384433	-0.411604	0.132137	-0.223768	-0.432123	-0.0990167	0.070386	-0.316089	-0.153617	-0.0578115	-0.493127	-0.0983585	-0.121017	-0.172415	0.239716	-0.0635991	-0.197431	0.305186	-0.478773	0.0311057	0.0489533	-0.524223
	Factor XII	-0.761319	-0.732985	0.152674	0.0676032	-1.21159	0.0661315	0.271657	-0.943595	0.246665	-0.503127	-0.312834	0.781729	-0.193583	0.018767	-0.285384	1.04294	-0.694963	-0.624935	-1.06159	-0.644311	0.151688	0.24249	-0.952139	0.430651	-0.746945	0.156774	0.198112	-0.533274
	Factor XIII	0.094385	-0.713827	-0.284046	-0.0719112	-0.543583	-0.16369	-0.0682453	-0.115285	0.124865	-0.569279	-0.684581	0.0685383	-0.0981283	-0.0810805	0.416148	0.0892462	-0.276714	-0.280388	-0.359295	-0.097652	-0.141153	0.092399	-0.841979	0.565162	-0.151669	0.601693	-0.0877781	-0.57539
	Antithrombin	-0.18262	-0.395893	-0.509269	-0.331514	-0.598485	-0.517239	0.0930229	-0.246237	-0.192321	0.159669	-0.0754011	-0.16016	-0.442068	-0.390736	0.15189	-0.45503	-0.106536	-0.259551	-0.0803859	-0.0765938	-0.442005	0.0445862	-0.183601	0.299084	0.0291928	-0.0516043	0.148298	-0.391294
	Prothrombin	-0.693304	-0.808056	0.157991	0.198652	-0.710188	0.0502522	-0.197867	-0.0592449	0.460222	-0.325819	-0.514242	0.431587	0.00846883	-0.264668	-0.542241	0.0124338	-0.574022	0.166145	-0.0146001	-0.121159	0.119254	-0.139845	-0.425112	0.87869	-0.505344	0.0840859	0.248551	-0.234292
	Factor V	0.115152	-0.490909	-0.0954545	-0.322727	0.0439394	-0.0030303	-0.4	-0.0791776	0.207576	-0.576828	-0.671212	-0.165152	0.39697	0.0173969	-0.0136364	0.00454545	0.0666667	-0.0637105	0.19247	-0.00334394	0.639716	-0.180161	-0.662121	0.428788	-0.179463	0.630303	0.459374	-0.550351
	Factor VII	-0.0358289	-0.385377	-0.31836	-0.34912	0.228075	-0.511807	-0.11863	0.00314415	-0.182367	-0.355275	-0.326916	-0.222103	-0.0557932	-0.201869	0.141963	-0.161734	0.295605	-0.313972	0.0137256	0.460218	0.182064	0.141167	-0.00472371	-0.00367927	0.163962	0.773351	0.351098	-0.363213
	Factor VIII	-0.295098	-0.411894	-0.633512	-0.613218	-0.131462	-0.624296	0.171182	-0.432069	-0.327581	-0.172267	0.134403	-0.279679	-0.0991087	-0.699101	0.00549878	0.218126	0.0895446	-0.602569	-0.299081	0.157696	0.0825569	0.694901	-0.330214	-0.0999533	-0.146368	0.0131016	1.06163	-0.323543
	Factor IX	-1.04358	-1.0449	0.0319073	-0.102843	-0.519786	-0.050291	-0.608081	-0.62451	0.410128	-0.49053	-0.661141	0.279412	0.381818	-0.128275	-0.791638	-0.0629424	-0.672112	-0.118864	-0.0209955	0.00584663	0.768012	-0.258284	-0.358467	0.507873	-0.658721	0.15303	0.0606745	-0.0854638
	Protein S	-1.05713	-0.917988	0.19492	-0.0204831	-0.522816	0.164707	-0.412028	-0.58935	0.420028	-0.368787	-0.404456	0.558645	0.508289	-0.319703	-0.8295	0.163044	-0.889598	-0.134348	-0.0975694	-0.241688	0.728277	-0.190744	-0.464706	0.377002	-0.659876	0.103832	0.182472	0.214008
	Protein C	-0.977807	-1.12635	-0.0220143	-0.26379	-0.390731	-0.127701	-0.464794	-0.382728	0.357041	-0.530832	-0.555793	0.321034	0.234848	-0.260316	-0.675109	-0.0455649	-0.536103	-0.255358	0.0885246	-0.00108359	0.584517	-0.00296589	-0.326916	0.432283	-0.44481	0.104635	0.0943997	-0.017404
	vWF	-0.22344	-0.113198	-0.0871658	-0.176935	0.123975	-0.285758	-0.306576	-0.391692	-0.0639375	-0.233533	-0.210695	-0.369786	-0.166578	-0.361655	0.106402	-0.176162	-0.078547	-0.0890166	0.0490307	0.286909	0.260238	0.00175636	0.0445633	-0.131982	-0.343572	0.0746881	0.505259	-0.221005
